# A completeness indicator of gestational and congenital syphilis information in Brazil

**DOI:** 10.1101/2022.05.29.22275727

**Authors:** Guilherme Lopes de Oliveira, Andrêa JF Ferreira, José Guilherme Santana, Raquel Martins Lana, Andrey Moreira Cardoso, Carlos Teles, Rosemeire L. Fiaccone, Rosana Aquino, Maria Auxiliadora Santos Soares, Enny S. Paixão, Idália Oliveira dos Santos, Leonardo Salvi, Mauricio L. Barreto, Maria Yury Ichihara

## Abstract

**Objective:** To evaluate the quality of information on gestational syphilis (GS) and congenital syphilis (CS) on the Notifiable Diseases Information System (SINAN-Syphilis Brazil) by compiling and validating completeness indicators between 2007 and 2018.

**Materials and methods:** Overall, care and socioeconomic completeness scores were compiled based on selected variables, using weights assigned by specialists. The completeness scores were analysed, considering the region and area of residence, pregnant race/colour, and year of case notification. Pearson’s correlation coefficients were used to validate the scores obtained by the weighted average method, compared with the values obtained through principal component analysis (PCA).

**Result:** Most of the variables selected presented a good or excellent degree of completeness for GS and CS, except for clinical classification, pregnant woman’s level of education, partner’s treatment, and child’s race/colour, which were classified as poor or very poor. The overall (89.93% versus 89.69%) and socioeconomic (88.71% versus 88.24%) completeness scores for GS and CS, respectively, were classified as regular, while the care score (GS-90, 88%, and CS-90, 72%) was good, although there were improvements over time. Differences in the overall, care and socioeconomic completeness scores according to region, area of residence, and ethnic-racial groups were reported for syphilis notifications. A strong linear correlation (>0.90) was observed between the completeness scores estimated through the weighted average method and PCA.

**Conclusion:** Improvements in the completeness of GS and CS notifications have been observed in recent years, highlighting the variables which form the care score, compared to the socioeconomic scores, despite differences between regions, area of residence, and ethnic-racial groups. The weighted average was a viable methodological alternative easily operationalised to estimate data completeness scores, allowing routine monitoring of the completeness of gestational and congenital syphilis records.
