## Supplemental Table S1 for "A completeness indicator of gestational and congenital syphilis information in Brazil"

### Sheet: Tab.Supl.1 - SG por ano
Supplementary Table 1: Completeness percentage and scores according to the year the GS case was reported
Variables	Year of notification (n)
	2007 (6,681)	2008 (8,057)	2009 (8,907)	2010 (10,556)	2011 (14,733)	2012 (17,496)	2013 (22,042)	2014 (28,159)	2015 (34,608)	2016 (40,820)	2017 (52,812)	2018 (61,020)	Total (305,891)
Socioeconomic
Pregnant woman's level of education	71.76	69.69	71.94	69.89	68.91	69.4	69	70.01	70.5	71.7	73.72	72.94	71.44
Pregnant woman's race/colour	88.28	89.25	90.91	90.62	89.37	89.89	89.86	90.58	90.89	91.74	93.24	93.12	91.51
Residential area	97.01	97.31	96.98	96.55	97.27	96.92	96.74	96.65	96.73	97.08	96.71	96.33	96.75
Pregnant woman/mother's age range	100	100	100	100	100	100	100	100	100	99.99	99.96	99.98	99.99
Socioeconomic score	87.9	87.7	88.7	88	87.5	87.7	87.6	88	88.3	88.9	89.8	89.5	-
Care
Partner's treatment*	0	0	0	0	0	0	0	0	4.31	13.11	62.15	80.96	29.12
Clinical classification	69.51	68.03	68.77	67.84	66.59	68.6	70.48	71.9	71.79	72.99	74.41	74.71	72.1
Treponemal test	84.58	85.3	86.54	85.36	86.36	87.08	88.69	89.36	90.43	91.58	92.31	92.97	90.25
Non-treponemal test (VDRL)	93.29	93.96	95.05	96.4	97.2	96.93	96.66	96.48	95.52	94.4	93.68	93.1	94.83
Treatment regime	88.89	90.72	93.49	93.5	94.38	94.15	95.48	94.71	94.86	95.27	96.07	95.87	94.97
Gestational age	100	99.99	100	100	100	100	100	100	100	99.82	99.65	99.41	99.8
Care score	87.5	88	89.3	89.1	89.5	89.9	90.8	91	91	91.3	91.7	91.7	-
Overall score	87.7	87.9	89.9	88.6	88.6	89	89.4	89.7	89.8	90.3	90.9	90.7	-
*Partner's treatment was not used to calculate the GS scores.

### Sheet: Tab.Supl.2 - SC por ano
Supplementary Table 2: Completeness percentaage and scores according to the year the CS case was reported
Variables	Year of notification (n)
	2007 (5,766)	2008 (6,236)	2009 (7,057)	2010 (7,917)	2011 (10,755)	2012 (13,108)	2013 (16,112)	2014 (19,469)	2015 (23,799)	2016 (25,917)	2017 (31,072)	2018 (30,766)	Total (197,974)
Socioeconomic
Pregnant woman's level of education	72.96	72.35	72.64	70.49	70.78	69.93	69.05	70.21	70.97	71.56	73.48	72.46	71.51
Child's race/colour	76.95	77.1	80.1	77.83	75.45	76.96	77.29	79.95	79.23	80.65	82.29	82.71	79.84
Pregnant woman's race/colour	78.11	86.16	87.56	86.41	87.76	89.2	89.23	90.34	89.45	90.5	91.11	90.86	89.41
Sex	93.72	93.73	93.52	93.62	92.81	92.83	93.37	93.74	94.21	94.72	94.72	95.11	94.14
Residential area	96.44	96.81	96.54	95.88	96.11	96.16	96.25	97.08	95.79	95.77	96.23	95.6	96.11
Pregnant woman's age range	94.14	95.78	95.73	96.19	96.68	97.36	96.77	97.41	97.02	97.17	97.25	97.41	96.96
Child's age range	100	100	100	100	100	100	100	100	100	100	99.94	99.9	99.97
Socioeconomic Score	85.5	87.4	88	87	87.2	87.6	87.4	88.4	88	88.6	89.4	89.1	-
Care
Partner's treatment	72.27	74.44	75.81	78.4	80.15	78.58	76.39	79.16	79.69	80.48	81.01	80.19	79.14
Treponemal test	83.26	85.41	83.87	83.88	86.61	86.33	85.57	86.36	87	88.1	88.78	89.81	87.22
Treatment regime	82.33	86.29	87.3	88.83	89.57	89.21	88.8	89.98	89.52	90.14	89.45	88.59	89
Attended prenatal care	90.89	91.55	91.26	91.7	92.37	93.83	93.48	94.41	93.59	94.53	94.87	95.26	93.89
Time of diagnosis	90.05	93.54	93.17	94.25	94.81	94.37	94.65	95.22	94.39	95.45	95.68	95.37	94.8
Evolution	89.16	93.81	95.28	95.25	95.56	95.76	95.67	95.39	95.63	95.39	95.75	96.38	95.44
Non-treponemal test (VDRL)	91.88	95.17	94.98	95.77	96.8	96.9	96.9	97.09	97.05	96.97	97.16	97.09	96.7
Care Score	85.6	88.4	88.6	89.5	90.7	90.5	90	90.9	90.8	91.4	91.7	91.6	-
Overall Score	85.5	88	88.3	88.5	89.2	89.3	88.9	89.9	89.7	90.3	90.7	90.6	-

### Sheet: Tab.Supl.3 - SG e SC por região
Supplementary Table 3: Completeness percentage and scores according to the region of residence for GS and CC
Gestational Syphilis
Variables	Region of residence (n)
	North (33,007)	Northeast (65,111)	Central-West (26,420)	Southeast (137,155)	South (44,088)	Ignored (110)	Total (305,891)
Socioeconomic
Pregnant woman's level of education	80.34	70.8	67.98	69.08	75.12	73.64	71.44
Pregnant woman's race/colour	97.02	91.52	90.87	89.49	94.04	96.36	91.51
Residential area	97.87	95.85	97.82	96.82	96.6	100	96.75
Pregnant woman's age range	100	100	100	99.97	100	100	99.99
Socioeconomic score	93.1	88.4	87.8	87.5	90.5	70	-
Care
Partner's treatment*	21.42	26.7	25.38	32.02	31.69	14.55	29.12
Clinical classification	77.06	70.2	71.98	72.18	70.99	70.91	72.1
Treponemal test	89.58	88.85	91.65	90.21	92.11	89.09	90.25
Non-treponemal test (VDRL)	94.08	92.97	92.93	95.57	96.96	89.09	94.83
Treatment regime	95	92.95	93.55	96.39	94.32	96.36	94.97
Gestational age	100	100	100	99.55	100	100	99.8
Care Score	91.4	89.4	90.5	91.3	91.5	89.5	-
Overall Score	92.2	89	89.3	89.6	91	81	-
Congenital Syphilis
Variables	Region of residence (n)
	North (17,462)	Northeast (59,048)	Central-West (10,936)	Southeast (86,559)	South (23,929)	Ignored (40)	Total (197,974)
Socioeconomic
Pregnant woman's level of education	82.72	77.05	67.33	64.5	76.89	70	71.51
Child's race/colour	90.05	82.01	75.71	75.04	86.25	87.5	79.84
Pregnant woman's race/colour	96.36	90.61	85.3	86.42	94.04	95	89.41
Sex	96.94	94.49	95.68	93.25	93.71	97.5	94.14
Residential area	97.54	95.61	97.43	96.04	96.14	100	96.11
Pregnant woman's age range	97.9	96.27	95.03	97.19	97.99	92.5	96.96
Child's age range	100	100	100	99.94	100	100	99.97
Socioeconomic Score	93.7	89.7	86	85.6	91.2	74.2	-
Care
Partner's treatment	80.9	77.9	80.82	79.11	80.23	90	79.14
Treponemal test	88.56	87.84	84.77	86.12	89.81	90	87.22
Treatment regime	91.67	88.09	86.37	88.75	91.38	92.5	89
Attended prenatal care	96.69	91.82	91.93	94.25	96.58	90	93.89
Time of diagnosis	95.6	93.55	92.99	95.41	95.99	87.5	94.8
Evolution	94.75	94.28	93.37	96.18	97.16	75	95.44
Non-treponemal test (VDRL)	96.05	95.75	94.63	97.47	97.64	100	96.7
Care Score	91.9	89.7	89.1	90.8	92.5	89.8	-
Overall Score	92.6	89.7	87.8	88.7	92	83.4	-
*Partner's treatment was not used to calculate the GS scores.

### Sheet: Tab.Supl.4 - SG e SC por zona d
Supplementary Table 4: Completeness percentaage and scores according to residential area for GS and CS
Gestational Syphilis
Variables	Residential area (n)
	Urban (270,258)	Rural (23,584)	Peri-urban (2,099)	Ignored (9,950)	Total (305,891)
Socioeconomic
Pregnant woman's level of education	71.58	75.99	74.32	56.04	71.44
Pregnant woman's race/colour	91.52	96.18	93.38	79.71	91.51
Pregnant woman's age range	99.99	100	100	100	99.99
Socioeconomic Score	89.5	92	90.8	60.2	-
Care Score
Partner's treatment*	29.4	26.71	26.58	27.76	29.12
Clinical classification	72.58	73.89	70.27	55.18	72.1
Treponemal test	90.61	89.61	89.42	82.18	90.25
Non-treponemal test (VDRL)	95.06	93.65	94.19	91.48	94.83
Treatment regime	95.17	94.83	95.86	89.45	94.97
Gestational age	99.77	100	100	100	99.8
Care Score	91.1	90.8	90.5	84.3	-
Overall Score	90.4	91.3	90.6	73.8	-
Congenital Syphilis
Variables	Residential area (n)
	Urban (176,903)	Rural (11,801)	Peri-urban (1,577)	Ignored (7,693)	Total (197,974)
Socioeconomic
Pregnant woman's level of education	71.51	78.6	71.2	60.57	71.51
Child's race/colour	79.83	88.9	82.24	65.64	79.84
Pregnant woman's race/colour	89.48	94.67	91.25	79.25	89.41
Sex	94.09	97.16	95.05	90.33	94.14
Pregnant woman's age range	97.15	96.87	97.59	92.38	96.96
Child's age range	99.97	99.97	99.97	100	99.97
Socioeconomic Score	88.9	92.6	89.7	66.2	-
Care Score
Partner's treatment	79.27	82.13	80.28	71.19	79.14
Treponemal test	87.61	86.83	88.59	78.46	87.22
Treatment regime	89.34	89.06	88.9	81.13	89
Attended prenatal care	94.06	94.94	95.31	88.15	93.89
Time of diagnosis	95.06	94.77	95.43	88.91	94.8
Evolution	95.84	93.88	94.42	89.02	95.44
Non-treponemal test (VDRL)	96.97	94.5	95.5	93.99	96.7
Care Score	91	90.8	91.1	84.2	-
Overall Score	90.1	91.5	90.5	76.8	-
*Partner's treatment was not used to calculate the GS scores.

### Sheet: Tab.Supl.5 - SG e SC por raçaco
Supplementary Table 5: Comleteness percentage and scores according to the pregnant woman's race/colour for GS and CS
Gestational Syphilis
Variables	Race/colour (n)
	White (89,652)	Black (37,608)	Yellow (2,670)	Mixed-race (147,637)	Indigenous (2,356)	Ignored (25,968)	Total (305,891)	8.4893
Socioeconomic
Pregnant woman's level of education	76.92	75.93	72.55	76.26	70.88	18.5	71.44
Residential area	97.39	96.76	97.12	97.13	97.62	92.23	96.75
Pregnant woman's age range	99.99	99.98	100	99.99	100	99.95	99.99
Socioeconomic Score	92.8	92.4	91.5	92.6	91.2	46.5	-
Care
Partner's treatment*	30.68	30.07	31.72	29.81	18.76	19.07	29.12
Clinical classification	75.89	71.53	72.7	73.49	73.05	51.73	72.1
Treponemal test	92.71	90.6	90.64	90.75	89.77	78.43	90.25
Non-treponemal test (VDRL)	96.28	94.03	92.85	94.66	93.89	92.18	94.83
Treatment regime	96.49	96.04	95.47	95.43	94.19	85.53	94.97
Gestational age	99.89	99.68	99.29	99.86	99.92	99.36	99.8
Care Score	92.7	90.9	90.6	91.3	90.6	82.1	-
Overall Score	92.8	91.6	91	91.9	90.8	66.5	-
Congenital Syphilis
Variables	Race/colour (n)
	White (50,197)	Black (9,866)	Yellow (480)	Mixed-race (96,714)	Indigenous (798)	Ignored (39,919)	Total (197,974)	20.1638
Socioeconomic								79.8362
Pregnant woman's level of education	76.04	76.17	77.93	77.19	74.84	27.2	71.51
Child's race/colour	86.81	81.67	79.7	86.22	93.3	28.87	79.84
Sex	94.55	94.2	95.5	95.2	95.83	87.57	94.14
Residential area	96.66	96.3	95.64	96.56	96.59	92.39	96.11
Pregnant woman's age range	98.44	98.53	98.5	98.24	97.85	85.4	96.96
Child's age range	99.97	99.96	99.73	99.97	99.97	100	99.97
Socioeconomic Score	92.5	91.9	92	92.7	92.9	52	-
Care
Partner's treatment	83.03	79.11	79.97	80.93	81.67	60.92	79.14
Treponemal test	96.76	95.95	96.46	95.23	93.93	78.46	93.89
Treatment regime	96.78	95.45	96.46	95.97	93.17	89.73	95.44
Attended prenatal care	97.56	97.43	96.73	97.53	93.05	89.92	96.7
Time of diagnosis	96.51	95.63	94.82	95.91	95.2	84.44	94.8
Evolution	89.4	86.73	86.1	89.12	87.74	72.96	87.22
Non-treponemal test (VDRL)	91.16	90.58	91.28	90.3	85.08	75.92	89
Care Score	92.9	91.4	91.5	92	89.9	78.5	-
Overall Score	92.7	91.6	91.7	92.3	91.1	67.6	-
*Partner's treatment was not used to calculate the GS scores.
